# Alzheimer’s and Parkinson’s diseases predict different COVID-19 outcomes, a UK Biobank study

**DOI:** 10.1101/2020.11.05.20226605

**Authors:** Yizhou Yu, Marco Travaglio, Rebeka Popovic, Nuno Santos Leal, L. Miguel Martins

## Abstract

In December 2019, a coronavirus, severe acute respiratory syndrome coronavirus 2 (SARS-CoV-2) began infecting humans causing a novel disease, coronavirus disease 19 (COVID-19). This was first described in the Wuhan province of the People’s Republic of China. SARS-CoV-2 spread throughout the world causing a global pandemic. To date, thousands of cases of COVID-19 were reported in the United Kingdom, and over 45,000 patients have died. Some progress has been achieved in managing this disease, but the biological determinants of health, besides age, that affect COVID-19 infectivity and mortality are under scrutiny. Recent studies show that several medical conditions, including diabetes and hypertension, increase the risk of COVID-19 infection and death. The increased vulnerability of the elderly and those with comorbidities, together with the prevalence of neurodegenerative diseases with advanced age, led us to investigate the links between neurodegeneration and COVID-19. We analysed the primary health records of 13,338 UK individuals tested for COVID-19 between March and July 2020. We show that a pre-existing diagnosis of Alzheimer’s disease predicts the highest risk of COVID-19 infection and mortality among the elderly. In contrast, Parkinson’s disease patients were found to be at increased risk of infection but not mortality from COVID-19. We conclude that there are disease-specific differences in COVID-19 susceptibility among patients affected by neurodegenerative disorders.
