## Supplementary Tables for "Alzheimer’s and Parkinson’s diseases predict different COVID-19 outcomes, a UK Biobank study"

### Sheet: Table of Contents
Table	Description
Supplementary Table 1.	Descriptive statistics of the UK Biobank cohort data
Supplementary Table 2.	Descriptive statistics for minority groups in the UK Biobank
Supplementary Table 3.	Diagnosis of dementia increases the risk of COVID-19 infection
Supplementary Table 4.	Diagnosis of dementia increases the risk of COVID-19 death
Supplementary Table 5.	Diagnosis of Alzheimer's disease increases the risk of COVID-19 infection
Supplementary Table 6.	Diagnosis of Alzheimer's disease increases the risk of COVID-19 death
Supplementary Table 7.	Participants with Alzheimer's disease have increased risk of dying from COVID-19, independ of other common risk factors.
Supplementary Table 8.	Effect of drug treatment on COVID-19 mortality in the UK Biobank
Supplementary Table 9.	Demographic and clinical characteristics of amantadine treated patients

### Sheet: Supplementary Table 1
Table 1. Descriptive statistics of the UK Biobank cohort data. This table is related to Figure 1.
Baseline characteristics of 13,338 UK Biobank participants included in the study. The C-reactive protein levels are normalised to total protein levels and log-transformed. White matter hyperintensity levels are normalised to total brain volumes and log-transformed. Household number refers to the number of people per single household. N-Miss, number of missing values; SD, standard deviation; A lev…
Variable name	COVID-19 negative	COVID-19 positive	Total number of individuals
	(N0=11712)	(N1=1626)	(N0+N1=13338)
History of cancer(s)
N-Miss	20	4	24
Mean (SD)	0.125 (0.368)	0.091 (0.300)	0.121 (0.360)
Range	0.000 - 5.000	0.000 - 2.000	0.000 - 5.000
Townsend deprivation index
N-Miss	22	1	23
Mean (SD)	-0.949 (3.279)	-0.326 (3.422)	-0.873 (3.303)
Range	-6.258 - 9.235	-6.156 - 9.319	-6.258 - 9.319
Smoking
N-Miss	53	15	68
Prefer not to disclose	1 (0.0%)	0 (0.0%)	1 (0.0%)
Current	1417 (12.2%)	177 (11.0%)	1594 (12.0%)
Never	5746 (49.3%)	795 (49.3%)	6541 (49.3%)
Previous	4495 (38.6%)	639 (39.7%)	5134 (38.7%)
Wheezing
N-Miss	283	53	336
FALSE	8459 (74.0%)	1139 (72.4%)	9598 (73.8%)
TRUE	2970 (26.0%)	434 (27.6%)	3404 (26.2%)
Diabetes diagnosis
N-Miss	47	11	58
FALSE	10589 (90.8%)	1444 (89.4%)	12033 (90.6%)
TRUE	1076 (9.2%)	171 (10.6%)	1247 (9.4%)
Sex
Female	6071 (51.8%)	781 (48.0%)	6852 (51.4%)
Male	5641 (48.2%)	845 (52.0%)	6486 (48.6%)
People in the household
N-Miss	146	24	170
Mean (SD)	2.298 (1.397)	2.516 (1.351)	2.325 (1.393)
Range	1.000 - 46.000	1.000 - 18.000	1.000 - 46.000
Average Household Income (GBP)
N-Miss	1956	284	2240
18,000 to 30,999	2508 (25.2%)	328 (23.9%)	2836 (25.1%)
31,000 to 51,999	2239 (22.5%)	317 (23.1%)	2556 (22.6%)
52,000 to 100,000	1613 (16.2%)	215 (15.7%)	1828 (16.2%)
Greater than 100,000	482 (4.9%)	47 (3.4%)	529 (4.7%)
Less than 18,000	2914 (29.3%)	435 (31.8%)	3349 (29.6%)
Parkinson's disease diagnosis
False	11583 (98.9%)	1598 (98.3%)	13181 (98.8%)
True	129 (1.1%)	28 (1.7%)	157 (1.2%)
Alzheimer’s disease diagnosis
False	11654 (99.5%)	1600 (98.4%)	13254 (99.4%)
True	58 (0.5%)	26 (1.6%)	84 (0.6%)
High blood pressure
N-Miss	325 (2.8%)	47 (2.9%)	372 (2.8%)
False	6274 (53.6%)	884 (54.4%)	7158 (53.7%)
True	5113 (43.7%)	695 (42.7%)	5808 (43.5%)
Age
Mean (SD)	69.874 (8.230)	68.041 (9.185)	69.650 (8.373)
Range	50.000 - 84.000	50.000 - 84.000	50.000 - 84.000
Population density
Mean (SD)	8.317 (20.630)	8.071 (15.487)	8.287 (20.074)
Range	0.119 - 450.975	0.238 - 380.796	0.119 - 450.975
Waist-to-hip ratio
N-Miss	74	12	86
Mean (SD)	0.889 (0.093)	0.897 (0.091)	0.890 (0.093)
Range	0.587 - 1.222	0.637 - 1.360	0.587 - 1.360
Education level
N-Miss	263	39	302
A levels/AS levels	341 (3.0%)	34 (2.1%)	375 (2.9%)
College or University degree	1236 (10.8%)	156 (9.8%)	1392 (10.7%)
CSEs	646 (5.6%)	107 (6.7%)	753 (5.8%)
Professional qualifications	3102 (27.1%)	440 (27.7%)	3542 (27.2%)
NVQ/HND/HNC	1618 (14.1%)	248 (15.6%)	1866 (14.3%)
O levels/GCSEs	1950 (17.0%)	209 (13.2%)	2159 (16.6%)
None of the above	2556 (22.3%)	393 (24.8%)	2949 (22.6%)
Housing type
N-Miss	15	1	16
A flat, maisonette or apartment	1344 (11.5%)	206 (12.7%)	1550 (11.6%)
A house or bungalow	10205 (87.2%)	1400 (86.2%)	11605 (87.1%)
Care home	6 (0.1%)	0 (0.0%)	6 (0.0%)
Mobile or temporary structure (i.e. caravan)	24 (0.2%)	0 (0.0%)	24 (0.2%)
Sheltered accommodation	76 (0.6%)	13 (0.8%)	89 (0.7%)
None of the above	42 (0.4%)	6 (0.4%)	48 (0.4%)
Ethnicity
Minority	1498 (12.8%)	308 (18.9%)	1806 (13.5%)
White	10214 (87.2%)	1318 (81.1%)	11532 (86.5%)
Education score
N-Miss	396	55	451
Mean (SD)	17.199 (17.229)	20.871 (19.232)	17.647 (17.526)
Range	0.020 - 96.190	0.030 - 95.090	0.020 - 96.190
Dementia diagnosis (any)
FALSE	11566 (98.8%)	1575 (96.9%)	13141 (98.5%)
TRUE	146 (1.2%)	51 (3.1%)	197 (1.5%)
Frontotemporal dementia diagnosis
FALSE	11709 (100.0%)	1623 (99.8%)	13332 (100.0%)
TRUE	3 (0.0%)	3 (0.2%)	6 (0.0%)
Vascular dementia diagnosis
FALSE	11683 (99.8%)	1615 (99.3%)	13298 (99.7%)
TRUE	29 (0.2%)	11 (0.7%)	40 (0.3%)
Normalised C-reactive protein levels
N-Miss	1699	270	1969
Mean (SD)	0.041 (0.065)	0.042 (0.071)	0.041 (0.065)
Range	0.001 - 0.949	0.001 - 0.963	0.001 - 0.963
Normalised white matter hyperintensity
N-Miss	10962	1538	12500
Mean (SD)	0.004 (0.005)	0.004 (0.008)	0.004 (0.006)
Range	0.000 - 0.044	0.000 - 0.068	0.000 - 0.068
Blood group
N-Miss	400	68	468
AA	892 (7.9%)	135 (8.7%)	1027 (8.0%)
AB	392 (3.5%)	54 (3.5%)	446 (3.5%)
AO	4079 (36.1%)	554 (35.6%)	4633 (36.0%)
BB	79 (0.7%)	15 (1.0%)	94 (0.7%)
BO	1079 (9.5%)	154 (9.9%)	1233 (9.6%)
OO	4791 (42.4%)	646 (41.5%)	5437 (42.2%)

### Sheet: Supplementary Table 2
Supplementary Table 2. Descriptive statistics for minority groups in the UK Biobank. This table is related to Figure 1.
Summary of the number of individuals from each ethnic group included in the analysis and the outcomes of the COVID-19 test. The data are presented as the number of patients, followed by the percentage of the number of participants relative to the total number of participants in parentheses. N-Miss, number of missing values.
Ethnicity	Negative COVID-19 test	Positive COVID-19 test	Total number of participants
N-Miss	42	9	51
African	108 (0.9%)	39 (2.4%)	147 (1.1%)
Any other Asian background	42 (0.4%)	13 (0.8%)	55 (0.4%)
Any other Black background	2 (0.0%)	2 (0.1%)	4 (0.0%)
Any other mixed background	27 (0.2%)	4 (0.2%)	31 (0.2%)
Any other white background	369 (3.2%)	48 (3.0%)	417 (3.1%)
Bangladeshi	5 (0.0%)	2 (0.1%)	7 (0.1%)
Black or Black British	2 (0.0%)	0 (0.0%)	2 (0.0%)
British	10190 (87.3%)	1316 (81.4%)	11506 (86.6%)
Caribbean	134 (1.1%)	43 (2.7%)	177 (1.3%)
Chinese	25 (0.2%)	7 (0.4%)	32 (0.2%)
Indian	172 (1.5%)	39 (2.4%)	211 (1.6%)
Irish	339 (2.9%)	48 (3.0%)	387 (2.9%)
Other ethnic group	137 (1.2%)	29 (1.8%)	166 (1.2%)
Pakistani	41 (0.4%)	16 (1.0%)	57 (0.4%)
White	24 (0.2%)	2 (0.1%)	26 (0.2%)
White and Asian	24 (0.2%)	4 (0.2%)	28 (0.2%)
White and Black African	14 (0.1%)	3 (0.2%)	17 (0.1%)
White and Black Caribbean	15 (0.1%)	2 (0.1%)	17 (0.1%)

### Sheet: Supplementary Table 3
Table 3. Diagnosis of dementia increases the risk of COVID-19 infection. This table is related to Figure 2 a).
Risk factors associated with COVID-19 diagnosis in the UK Biobank cohort. Household number refers to the number of people per single household. The odds ratios for education levels are relative to A-levels. NVQ/HND/HNC, participants who received vocational qualifications such as National Vocational Qualifications (NVQ), Higher National Certificate (HNC) or Higher National Diploma (HND); CSEs, par…
Variable category	Variable name	Infectivity odds ratio	Lower confidence level	Upper confidence level	P-value
	Intercept	0.264661	0.17947	0.39029	0.000621274
Comorbidities	Dementia diagnosis (all) (true compared to false)	3.2578	2.73842	3.87569	1.0423e-11
	History of cancer(s) (true compared to false)	0.815148	0.746555	0.890043	0.0200614
Other risk factors	Waist-to-hip ratio	3.07813	2.26679	4.17985	0.000238033
	Age	0.974405	0.970846	0.977978	1.39068e-12
	Ethnicity (White compared to minority)	0.721083	0.667798	0.77862	2.04805e-05
Socio-economic factors	Population density	0.997761	0.996153	0.999373	0.164824
	Household number	1.0542	1.03664	1.07205	0.00167391
	Townsend deprivation index	1.03653	1.02765	1.04548	3.02686e-05
Education certification	College or University degree	1.16143	0.94954	1.42061	0.457511
	NVQ/HND/HNC	1.42895	1.17591	1.73643	0.0670305
	Professional qualifications	1.42704	1.18113	1.72415	0.0600848
	O levels/GCSEs	1.1287	0.927444	1.37363	0.537586
	CSEs	1.43052	1.15732	1.76821	0.0911359
	None of the above	1.67435	1.38289	2.02722	0.00703685

### Sheet: Supplementary Table 4
Table 4. Diagnosis of dementia increases the risk of COVID-19 death. This table is related to Figure 2 b).
Risk factors associated with both testing positive and dying from COVID-19 within the UK Biobank cohort. Blood pressure is relative to participants who were not tested for blood pressure. Smoking is relative to being a current smoker. The C-reactive protein levels are normalised to total protein levels and log-transformed. Household number refers to the number of people per single household.
Variable category	Variable name	Mortality odds ratio	Lower confidence level	Upper confidence level	P-value
	Intercept	1.86001e-05	4.82202e-06	7.17464e-05	7.1126e-16
Comorbidities	Dementia diagnosis (all) (true compared to false)	4.32647	3.33674	5.60976	1.71115e-08
	History of cancer(s) (true compared to false)	0.569096	0.449319	0.720804	0.0170617
	Diabetes diagnosis (true compared to false)	1.06889	0.877659	1.30178	0.735394
Other risk factors	Waist-to-hip ratio	3.69156	1.32707	10.2689	0.201747
	Age	1.09436	1.08166	1.10721	1.14021e-14
	Ethnicity (white compared to minority)	0.716764	0.588529	0.87294	0.0911486
	Healthy blood pressure	0.771411	0.49929	1.19184	0.550787
	High blood pressure	1.04581	0.679447	1.60972	0.91728
	Smoking (never) (compared to current smoker)	0.854004	0.684907	1.06485	0.474464
	Smoking (previous) (compared to current smoker)	0.918397	0.741492	1.13751	0.690744
	Wheezing	1.05919	0.91026	1.2325	0.704309
	Sex (male)	1.44313	1.20051	1.73478	0.0462774
	Normalised C-reactive protein levels	1.1077	1.03545	1.185	0.129408
Socio-economic factors	Population density	1.00207	0.999368	1.00477	0.443883
	Household number	1.01213	0.962704	1.06409	0.809743
	Townsend deprivation index	1.07464	1.05299	1.09673	0.000404794

### Sheet: Supplementary Table 5
Table 5. Diagnosis of Alzheimer's disease increases the risk of COVID-19 infection. This table is related to Figure 3 a).
Risk factors associated with COVID-19 diagnosis in the UK Biobank cohort. Household number refers to the number of people per single household. The odds ratios for education levels are relative to A-levels. NVQ/HND/HNC, participants who received vocational qualifications such as National Vocational Qualifications (NVQ), Higher National Certificate (HNC) or Higher National Diploma (HND); CSEs, par…
Variable category	Variable name	Infectivity odds ratio	Lower confidence level	Upper confidence level	P-value
	Intercept	0.268716	0.182057	0.396625	0.00073752
Comorbidities	Parkinson's disease diagnosis (true compared to false)	1.71192	1.37053	2.13836	0.0156447
	Alzheimer’s disease diagnosis (true compared to false)	4.1533	3.22501	5.34881	1.82e-08
	Vascular dementia diagnosis (true compared to false)	2.51144	1.69676	3.71727	0.018858
	Frontotemporal dementia diagnosis (true compared to false)	3.08957	1.16105	8.22136	0.249084
	History of cancer(s) (true compared to false)	0.810496	0.742256	0.88501	0.0168994
Other risk factors	Waist-to-hip ratio	3.08768	2.27272	4.19488	0.00023411
	Age	0.974271	0.970709	0.977847	1.12e-12
	Ethnicity (white compared to minority)	0.720942	0.667652	0.778485	2.04e-05
Socio-economic factors	Household number	1.05424	1.03667	1.07211	0.00167138
	Townsend deprivation index	1.0377	1.02881	1.04666	1.69e-05
	Population density	0.997647	0.996015	0.999281	0.15012
Education certification	College or University degree	1.15506	0.94426	1.41292	0.474378
	CSEs	1.41306	1.14305	1.74685	0.102994
	Professional qualifications	1.41907	1.17446	1.71463	0.0643163
	NVQ/HND/HNC	1.41834	1.16714	1.72361	0.0729911
	O levels/GCSEs	1.12299	0.922689	1.36677	0.554903
	None of the above	1.65447	1.3664	2.00327	0.00849101

### Sheet: Supplementary Table 6
Table 6. Diagnosis of Alzheimer's disease increases the risk of COVID-19 death. This table is related to Figure 3 b).
Risk factors associated with both testing positive and dying from COVID-19 within the UK Biobank cohort. The C-reactive protein levels are normalised to total proteis levels and log-transformed.
Variable category	Variable name	Mortality odds ratio	Lower confidence level	Upper confidence level	P-value
	Intercept	1.14e-05	3.47e-06	3.74e-05	1.02e-21
Comorbidities	Alzheimer’s disease diagnosis (true compared to false)	4.17221	2.87552	6.05363	0.00012418
	Frontotemporal dementia diagnosis (true compared to false)	16.3614	5.4457	49.1571	0.0110658
	Diabetes diagnosis (true compared to false)	1.09081	0.901649	1.31966	0.648099
	History of cancer(s) (true compared to false)	0.638576	0.513724	0.793772	0.0392445
Other risk factors	Waist-to-hip ratio	5.8312	2.18236	15.5808	0.0728048
	Sex (male)	1.38943	1.16463	1.65761	0.0623812
	Age	1.09337	1.08162	1.10525	1.42e-16
	Ethnicity (white compared to minority)	0.760099	0.62872	0.918932	0.148311
	Normalised C-reactive protein levels	1.1083	1.03897	1.18225	0.111429
Socio-economic factors	Townsend deprivation index	1.0729	1.05241	1.09378	0.00026226

### Sheet: Supplementary Table 7
Table 7. Participants with Alzheimer's disease have increased risk of dying from COVID-19, independ of other common risk factors.
Risk factors associated with both testing positive and dying from COVID-19 within the UK Biobank cohort, in the subset of patients with a positive diagnosis of Alzheimer's disease. The model shows that the diagnosis of Alzheimer's disease increases the risk of COVID-19 death, independently of underlying risk factors characterising the Alzheimer's disease patients within the UK Biobank.
Variable category	Variable name	Mortality odds ratio	Lower confidence level	Upper confidence level	P-value
	Intercept	6.51e-06	0	Infinite	0.993841
Comorbidities	History of cancer(s) (true compared to false)	4.27696	1.42864	12.804	0.185063
	Diabetes diagnosis (true compared to false)	1.28448	0.499814	3.301	0.790823
Other risk factors	Sex (male)	4.05329	1.50301	10.9308	0.158323
	Waist-to-hip ratio	0.00019419	3.06e-07	0.123259	0.185368
	Age	1.01536	0.91275	1.12951	0.886216
	Ethnicity (white compared to minority)	4.69903e+06	0	Infinite	0.992076
Socio-economic factors	Townsend deprivation index	0.908796	0.80729	1.02307	0.419399

### Sheet: Supplementary Table 8
Table 7. Effect of drug treatment on COVID-19 mortality in the UK Biobank.
Effect of drug treatments on COVID-19 mortality in the UK Biobank cohort. For each drug treatment (Drug treatment) the number of patients (Number of participants) taking the drug (TRUE) and not taking the drug (FALSE) were defined, and compared to the number of patients who died from COVID-19 (COVID-19 death), compared to the total number of patients in the UK Biobank tested for COVID-19 (Total p…
Drug Treatment	Number of participants	Number of COVID-19 death	Total number of participants tested	P-value
hydrocortisone				0.179
FALSE	13005 (99.7%)	297 (99.3%)	13302 (99.7%)
TRUE	34 (0.3%)	2 (0.7%)	36 (0.3%)
fluoxetine				0.064
FALSE	12812 (98.3%)	298 (99.7%)	13110 (98.3%)
TRUE	227 (1.7%)	1 (0.3%)	228 (1.7%)
fluvoxamine				0.88
FALSE	1038 (100.0%)	299 (100.0%)	13337 (100.0%)
TRUE	1 (0.0%)	0 (0.0%)	1 (0.0%)
amantadine				0.65
FALSE	13030 (99.9%)	299 (100.0%)	13329 (99.9%)
TRUE	9 (0.1%)	0 (0.0%)	9 (0.1%)
warfarin				0.056
FALSE	12800 (98.2%)	289 (96.7%)	13089 (98.1%)
TRUE	239 (1.8%)	10(3.3%)	249 (1.9%)
donepezil				0.88
FALSE	13038 (100.0%)	299 (100.0%)	13337 (100.0%)
TRUE	1 (0.0%)	0 (0.0%)	1 (0.0%)
galantamine				1
FALSE	13039 (100.0%)	299 (100.0%)	13338 (100.0%)
TRUE	0 (0.0%)	0 (0.0%)	0 (0.0%)
memantine				1
FALSE	13039 (100.0%)	299 (100.0%)	13338 (100.0%)
TRUE	0 (0.0%)	0 (0.0%)	0 (0.0%)
doxycycline				0.247
FALSE	13025 (99.9%)	298 (99.7%)	13323 (99.9%)
TRUE	14 (0.1%)	1 (0.3%)	15 (0.1%)

### Sheet: Supplementary Table 9
Table 8. Demographic and clinical characteristics of amantadine treated patients.
Demographic and clinical characteristics of amantadine treated participants (n = 9) included in the study. Household number refers to the number of people per single household. Housing type refers to the type of accommodation in which patients live (flat/maisonette, house/bungalow, caravan, sheltered accommodation, care home). NVQ/HND/HNC, participants who received vocational qualifications such …
Patient	1	2	3	4	5	6	7	8	9
History of cancer(s)	0	0	0	1	1	0	0	0	0
Townsend deprivation index	6.36393	-5.05503	-5.15631	-5.03036	-3.67778	-4.23652	-5.63253	-3.16406	-2.65452
Smoking	Current	Previous	Never	Current	Never	Never	Previous	Previous	Never
Nationality	British	British	British	Irish	British	British	British	British	British
Wheezing	TRUE	FALSE	FALSE	TRUE	FALSE	FALSE	FALSE	FALSE	FALSE
Diabetes diagnosis	FALSE	FALSE	FALSE	FALSE	FALSE	FALSE	FALSE	FALSE	FALSE
Sex	Female	Female	Female	Female	Male	Female	Male	Male	Female
Household number	1	1	2	2	4	4	2	2	1
Average Household Income (GBP)	Less than 18,000	52,000 to 100,000	18,000 to 30,999	Less than 18,000	31,000 to 51,999	Greater than 100,000	Less than 18,000	Less than 18,000	Less than 18,000
COVID-19 infection	NEGATIVE	NEGATIVE	NEGATIVE	NEGATIVE	POSITIVE	NEGATIVE	NEGATIVE	NEGATIVE	NEGATIVE
Parkinson's disease diagnosis	FALSE	FALSE	TRUE	TRUE	TRUE	TRUE	TRUE	TRUE	FALSE
Alzheimer’s disease diagnosis	FALSE	FALSE	FALSE	FALSE	FALSE	FALSE	FALSE	FALSE	FALSE
High blood pressure	TRUE	TRUE	FALSE	FALSE	FALSE	FALSE	TRUE	TRUE	FALSE
Age	58	62	77	79	80	68	69	76	77
Waist-to-hip ratio	0.852632	0.819149	0.82	0.777778	0.950495	0.806452	0.981308	0.878788	0.87963
Education certification	CSEs	Professional qualifications	None of the above	None of the above	NVQ/HND/HNC	Professional qualifications	None of the above	None of the above	O-levels/GCSEs
Housing type	A flat, maisonette or apartment	A house or bungalow	A house or bungalow	A house or bungalow	A house or bungalow	A house or bungalow	A house or bungalow	A house or bungalow	A house or bungalow
Ethnicity	white	white	white	minority	white	white	white	white	white
Education score	42.56	2.16	6.1	7.64	5.7	0.39	2.23	4.34	5.07
Normalised C-reactive protein levels	0.0112908	0.00654596	0.0465053	0.0174031	0.00341491	0.00551393	0.0173402	0.00891906	NA
Blood group	OO	OO	OO	AO	AO	AO	AO	OO	NA
COVID-19 death	FALSE	FALSE	FALSE	FALSE	FALSE	FALSE	FALSE	FALSE	FALSE
Hydrocortisone	FALSE	FALSE	FALSE	FALSE	FALSE	FALSE	FALSE	FALSE	FALSE
Fluoxetine	FALSE	FALSE	FALSE	FALSE	FALSE	FALSE	FALSE	FALSE	FALSE
Fluvoxamine	FALSE	FALSE	FALSE	FALSE	FALSE	FALSE	FALSE	FALSE	FALSE
Amantadine	TRUE	TRUE	TRUE	TRUE	TRUE	TRUE	TRUE	TRUE	TRUE
Warfarin	FALSE	FALSE	FALSE	FALSE	FALSE	FALSE	FALSE	FALSE	FALSE
Donepezil	FALSE	FALSE	FALSE	FALSE	FALSE	FALSE	FALSE	FALSE	FALSE
Galantamine	FALSE	FALSE	FALSE	FALSE	FALSE	FALSE	FALSE	FALSE	FALSE
Memantine	FALSE	FALSE	FALSE	FALSE	FALSE	FALSE	FALSE	FALSE	FALSE
Doxycycline	FALSE	FALSE	FALSE	FALSE	FALSE	FALSE	FALSE	FALSE	FALSE
